# How are declarations of interest working? A cross sectional study in declarations of interest in medical practice in Scotland and England in 2020/2021

**DOI:** 10.1101/2022.03.11.22271902

**Authors:** M McCartney, RB Hartman, H Feldman, R MacDonald, F Sullivan, C Heneghan, C McCutcheon

## Abstract

**Objective:** To understand arrangements for doctors’ declarations of interest in Scotland and England in the context of current recommendations.

**Design:** Cross sectional study of a random selection of NHS hospital registers of interest by two independent observers in England, all NHS Boards in Scotland, and a random selection of Clinical Commissioning Groups (CCGs) in England.

**Setting:** NHS Trusts in England (NHSE), NHS Boards in Scotland, CCGs in England, and private healthcare organisations.

**Participants:** Registers of declarations of interest published in a random sample of 67 of 217 NHS Trusts, a random sample of 15 CCGs of in England, registers held by all 14 NHS Scotland boards, a purposeful selection of private hospitals/clinics in the UK.

**Main Outcome Measures:** Adherence to NHSE guidelines on declarations of interests, and comparison in Scotland.

**Results:** 76% of registers published by Trusts did not routinely include all declaration of interest categories recommended by NHS England. In NHS Scotland only 14% of Boards published staff registers of interest. Of these employee registers (most obtained under Freedom of Information), 27% contained substantial retractions. In England, 96% of Clinical Commissioning Groups published a Gifts and Hospitality register, with 67% of CCG staff declaration templates and 53% of governor registers containing full standard NHS England declaration categories. Single organisations often held multiple registers lacking enough information to interpret them. Only 35% of NHS Trust registers were organised to enable searching. None of the private sector organisations studied published a comparable declarations of interest register.

**Conclusion:** Despite efforts, the current system of declarations frequently lacks ability to meaningfully obtain complete health care professionals’ declaration of interests.
