## Appendix 10 for "How are declarations of interest working? A cross sectional study in declarations of interest in medical practice in Scotland and England in 2020/2021"

### Sheet: Sheet1
NHSS Board	Non public and under FOI	Public Registers	Board register type	URL public	All Staff reg public?	FOI sent	FOI reply recieved	NHSE categories?	Dated	Search	Negative Decs	Categories	Quantity	Explicit	Contains G+H	Redactions	text of note :	other	description	notes
NHS Borders	-	Register of Gifts and Hospitality		http://www.nhsborders.scot.nhs.uk/corporate-information/about-the-board/board-member-register-of-interests/nhs-borders-register-of-gifts-and-hospitality/	N	2021-02-28	2021-03-25	N	Y 2020	N	N	N	N	N	Y	Y	Numerous pharma companies sponsoring grand rounds / 'junior doctors' - 'food' - no indication of value or names of atttendees. Companies include Pfizer, GSK, Vifor, Norgine, Sobi, Gruenthal, Amgen.2016 - multiple 'company unknown'. Other 2 staff members to belgium to"Travel to Belgium for tour of factory and laboratory" - staff members not named			no staff DOI publicly avaiable/FOI confirms
	-	Board member register of Interests		http://www.nhsborders.scot.nhs.uk/corporate-information/about-the-board/board-member-register-of-interests/				N	N	Y	Y	Y	N	N	Y	N
NHS Western Isles		Declaration of interests - Board		https://www.wihb.scot.nhs.uk/wp-content/uploads/2021/03/Register-of-Interests-of-Directors-04.06.20.pdf	N	2021-02-28	16/3/21-replied	N	Y 4/20	N	Y	Y	N	N	N	N				no staff DOI publily available - board, ED, NED only
	Gifts and Hospitality			FOI				N	Y	U	N	N	Y	Y	Y	?	no entries past 2 years, template info only			no public staff DOI register but FOId again
NHS Shetland		Board register		https://www.ohb.scot.nhs.uk/nhs-orkney-register-interests	N	2021-02-28	2021-03-19	Y	Y 3/20	N	Y	Y	N	Y	Y	N	Board DOI - serial sheets
	Gifts and Hospitality			https://www.shb.scot.nhs.uk/board/foi/2018/10/2018-468a.pdf		2021-02-28		N	N 2018	N	N	N	N	N	Y	Y	previously published under FOI, no names only job roles, awaiting reply
NHS Tayside		Board register		https://www.nhstayside.scot.nhs.uk/YourHealthBoard/Governance/PROD_207224/index.htm	N	2021-02-28	2021-03-22	N	Y 2020/2021	Y	U	N	N	N	N	N			Board DOI - one sheet per person in file
		Hospitality register		https://www.nhstaysidecdn.scot.nhs.uk/NHSTaysideWeb/idcplg?IdcService=GET_SECURE_FILE&Rendition=web&RevisionSelectionMethod=LatestReleased&noSaveAs=1&dDocName=prod_336530				N	Y 2021	N	Y	N	N	N	Y	Y	only 4 entries for 2020, no names only job roles "Attendance at Respiratory MCN Forum in Ninewells Hospital. Sponsored by Pfizer, Boehringer-Ingleheim and Chesi Ltd. "
	sponsorship	https://www.nhstayside.scot.nhs.uk/YourHealthBoard/Governance/PROD_207225/index.htm						N	Y rolling	N	N	N	N	N	Sp	N	sponsorship' in last 3 years. Seems to stop 2016. e.g. 19/04/16 CHD MCN Administrator Bayer plc Astra Zeneca UK Ltd Servier Laboratories Daiichi Sankyo Pfizer Ltd Merck Sharp & Dohme Ltd Sanofi Aventis
	Staff register of interests - not granted under FOI			not granted under FOI				Y	Y	?	?	Y	N	Y	Y	?	"NHS Tayside holds completed register of interest forms completed by staff, however these are not held in an easily retrievable format. While our aim is to provide information whenever possible, in this instance the costs of locating, retrieving and providing the information requested in this part of your request would exceed the upper cost limit of £600." Template categories entered from blank t…			no public DOI staff produced under FOI or is available online
NHS Highland	-	Board - Register of Interests of Directors	by sheet	https://www.nhshighland.scot.nhs.uk/Meetings/Documents/Composite%20Register%20of%20Directors%20Interests%20v7.pdf	N	2021-02-28	2021-03-08	Y	Y 20/21	Y	Y	Y	N	Y	Y	N (only personal home address)				No staff DOI register, confirmed FOI
	Declaration Register - functionally is G+H			FOI				N	Y 19/20	N	N	Y	Y	Y	Y	N	Staff role missing from template, instead have 'work base'with many filling in as hospital of work.. "Senofi Genzyme will cover inscription, travel and accommodation....I will get better knowledge and update about clinical trials and new drugs for MS. " Mainly contains G+H. '1 day training course about ADHD. Travel and Accomodation to be paid for by company....As a clinician who regularly assesse…	template asks how NHS will benefit from sponsorship
	Senior Staff register of interest -			FOI				N	Y19/20	Y	Y	Y	N	Y	Y	N	First DOI has name retracted - think likely error. One entry : Name of body corporate: GlaxoSmithKiline under shares and securities, nature of activity 'pharmaceuticals' - no value or further info given .
	Senior Managers Composite FIle - Registers of Interest			FOI					Y5/20	Y	Y	Y	N	N	Y	N	personal addresses only redacted. "Flight and hotel accommodation to attend and present at the UK & Ireland user conference of Orion Healthcare. I presented on behalf of the North of Scotland Care Portal Consortium. 30-31/10/2019
	Central Register Gifts and Hospitality			FOI					N 2018/2019	N	N	Y	Y	Y	Y	N	Suspect surpassed by Declaration Register which mainly contains G+H
NHS Grampian		Board member register of interests		https://www.nhsgrampian.org/about-us/grampian-nhs-board/register-of-board-members-interests/	N	2021-02-28	2021-05-06	Y	Y up to 2020	Y	Y	Y	N	Y	Y	N	"Please note that we do not provide details of junior staff members that are not in the public domain as this is regarded as personal information;			no DOI register returned on FOI, email to clarify
	Gifts Hospitality			FOI				Y	Y 2018/20	N	N	Y	N	Y	Y	Y	No names for almost all. Contains G+H but not marked as such. Does not appear to contain a Register of Interests - thus named G+H for these purposes. further confirmation awaited
NHS Orkney		Board member register of interests	by sheet	https://www.ohb.scot.nhs.uk/nhs-orkney-register-interests	N	2021-02-28	2021-03-19	Y	Y 2020	Y	Y	Y	N	Y	Y	N	"The Corporate Services Manager also holds a register for staff Interests and Declaration of Gifts and Hospitality Offered and there has been no entries onto this within the last 2 years." - requested			only available on FOI
	Register for staff interests, and Declaration of Gifts and Hospitality, available on request to public					2021-05-02	2/4/21x2	N N	Y	N	N	Y	N	Y	Y	Y	names all removed, no description of roles, however little to declare (no pharma etc) 'NHS Orkney is unable to provide you with the detailed information requested above as we are bound by the laws of confidentiality in respect of individuals. Supplying the names of individuals may allow for individuals to be identified which would be a breach of the data protection principles in Article 5(1) of G…
NHS Lanarkshire		Board members and senior decison makers register of interests		https://www.nhslanarkshire.scot.nhs.uk/about-us/board/	N	2021-02-28	2021-03-30	N	Y 1/11/20	N	Y	Y	N	Y	N	N				only available on FOI
	G+H			FOI				N	Y 2020	N	N	Y	Y	Y	Y	Y	no names. Numerous examples of lunches paid for by pharma 'grand round' 'junior doctor meeting' in 2020. 'paid trip to masterclass in Vienna....flights, accomodation and meals paid for my pharmaceutical company....as a consultant ENT surgeon.... I am recommending the prescription of medication including medications produced by this company. Prescribing recommendations will always be within establ…
	commercial interests			FOI				N	Y 2020	N	N	N	N	Y	-	Y	no names "I attach an extract from the registers for the financial years 2019/2020 and 2020/2021, adjusted to exclude anything which would constitute personal data in respect of which the first condition referred to in Section 38 of the Act is satisfied. The details edited from the documents are the names of individuals donating gifts, names of staff members involved and personal information abou…
NHS Lothian		Board		https://org.nhslothian.scot/LothianNHSBoard/BoardMembers/Documents/LothianNHSBoardRegisterOfInterests.pdf	N	2021-02-28	2021-03-23	Y	Y 01/02/2021	Y	Y	Y	N	Y	Y	N	"There is no central Register of interests for all staff" "Detail is recorded at local level within individual departments by line management. This is not reported back centrally so I am not in a position to extract and provide as we have 100s of departments and 26,000 staff.			not available publicy or under FOI
		G+H Senior Decision Makers **		https://org.nhslothian.scot/LothianNHSBoard/BoardMembers/Documents/GiftsHospitalityRegister.pdf#search=gifts%20hospitality				N	Y 2021	N	N	N	Y	N	Y	N	Not routinely published. Note FOI attempt 2019 https://org.nhslothian.scot/FOI/RequestAndResponseRegister/FOIs/3446.pdf#search=gifts%20hospitality. The URL relates to board and is up to 2020, seems to include some clinical staff https://org.nhslothian.scot/LothianNHSBoard/BoardMembers/Documents/GiftsHospitalityRegister.pdf#search=gifts%20hospitality			– Staff Nurse Not Known Multiple Drug Companies Dinner and accommodation – 13/14 March 2015 Staff Nurse Not Known Multiple Drug Companies Dinner Shreg Conference – 13 March 2015 Staff Nurse Not Known Multiple Drug Companies Dinner and accommodation – 13/14 March 2015 – Staff Nurse Not Known Multiple Drug Companies Dinner Shreg
	Staff Register of interests			not availabel under FOI				U	?							?	Detail is recorded at local level within individual departments by line management. This is not reported back centrally so I am not in a position to extract and provide as we have 100s of departments and 26,000 staff.
NHS Dumfries and Galloway		Board		https://www.nhsdg.co.uk/wp-content/uploads/2020/05/Register-of-Members-Interest-May-2020.pdf	N	28/2/21 FU 2/3/21		Y	Y 11/5/21	N	N	Y	N	Y	Y	N	G+H noted to be in G+H register	each potential COI has new list of people, meaning that an individual can be on multiple lists	Board register - each interest amalgamated by category	not supplied under FOI or on website
		Gifts and Hospitality Register		https://www.nhsdg.co.uk/corporate-governance/		2021-02-28	2021-03-12	Y	N 2018	N	N	Y	Y	Y	Y	Y	No individual recipients names. eg. "To attend International Menopause Society Conference...>500' sponsored by Mylan. states 'Conflict of interest yes/no' - 'no'.	D+G notes in email "Due to the COVID pandemic there has been a delay in the publication of the Gifts and Hospitality Register for 2019 and this and the Register for 2020 will both be published in the Health Board Papers in May 2021 when taken to the Public Board meeting."
NHS Fife		Board members and Directors Registerable Interests		https://www.nhsfife.org/about-us/nhs-fife-board/register-of-board-interests/	Y	2021-02-28		N	Y 2019/20	Y	Y	N	N	N	Y	N	G+H mentioned in guidance but no seperate category on template			DOI amalagamated with G+H and both public
		G+H/ Central register of staff interests		https://www.nhsfife.org/about-us/nhs-fife-board/register-of-board-interests/		2021-02-28	2021-03-02	N N	Y 22/4/20	N	N	N	N	N	Y	N	List of people 'nil returns recieved from' ? nil to declare or not handed in. ""I own shares in Roche ~35K and Bayer ~ 40K Other comments Please note I do not prescribe drugs in my NHS role. I sit on the Diabetes MCN – I do not comment on drug efficacy in that role. I do comment on drug safety since some of my published research has shown adverse effects of TZD drugs on fracture
NHS GGC	G+H included in Register of interests			FOI	N	2021-02-28	2021-03-26	N N	N 2018/19	N	N	N	Y	N	Y	Y	No names. "we have removed staff names as to leave them would enable individuals to be identified from that information. This would be contrary to, and would put NHSGGC in breach of, Data Protection principles. We therefore decline to provide the actual names on the basis that this is personal information. Section"Numerous instances of advisory boards, speaker fees, consultancy, not named either …			not available publicy and redacted under FOI
		Board		https://www.nhsggc.org.uk/media/253847/nhsggc-board-members-register-of-interests-april-2019.pdf		2021-02-28	2021-03-27	N	N 01/04/2019	Y	Y	N	N	N	N	N
NHS Ayrshire and Arran		Board		https://www.nhsaaa.net/media/10270/01-register-of-interests-board-members-2020-2021-in-year-published.pdf	N	2021-02-28	2021-03-26	N	Y	Y	Y	Y	N	Y	Y	N				available under FOI only
	Register of Interests and Gifts and Hospitality			FOI				N N	Y 2/21	N	N	Y	N	Y	Y	Y	some redactions likely reasonable (eg addresses) but others uncertain of compan or value otherwise . Others completely blank (name/description) apart from job role.
	Pharmacy DOI in pharmaceutical sector			FOI					Y 30/11/2020	Y	N	Y	N	Y	N	N	Several registers - one for several different teams. "pharmaceutical shares" - no detail.
NHS Forth Valley		G+H included in Declaration of Interests (all staff)		https://nhsforthvalley.com/publications/financial-information/	Y - partial *	2021-02-28	2021-03-17	Y Y	Y 20/21	N	N	Y	P	Y	Y	N	Hospitality listed only - and couple of conference/'education" meetings/ attendances listed - no other interests listed apart from one 'honorarium' - no mention of what for . Value is Partial because given in bands, max > 200. Numerous lunched etc with no name presumably sponsored meetings. columns for other DOIs but no one has filled in. Counted as public register though functionally appears not…		NO board DOI or G+H register for the board "The register of interests for our Board is being collated and we expect to publish the information shortly."	DOI' online but relates to G+H only. email sent to confirm
		Board		https://nhsforthvalley.com/wp-content/uploads/2014/01/Register-of-Interests.pdf		4/21		Y	Y 2021	Y	Y	Y	N	Y	Y	N
* Included as columns contained for all staff to make all non G+H declarations, however none filled in.
** Included although for senior decision making staff only.
Other sources of pharma support to services not invidudals eg Tayside https://www.nhstaysidecdn.scot.nhs.uk/NHSTaysideWeb/idcplg?IdcService=GET_SECURE_FILE&Rendition=web&RevisionSelectionMethod=LatestReleased&noSaveAs=1&dDocName=prod_213064 - further FOI sent - seems to stop in 2016
