## Appendix 12 for "How are declarations of interest working? A cross sectional study in declarations of interest in medical practice in Scotland and England in 2020/2021"

### Sheet: Sheet1
hospital - 5 largest networks in UK	email sent	G+H	DOI	CMA	statement example	comment		website		reply	information	comments
Nuffield	2021-06-11	N -confirmed	CMA only	CMA by consultant individual page	Dr Saif-El-Dean Abdel-Rahman does not hold a share or financial interest in this hospital, another Nuffield Health hospital or the company. Dr Saif-El-Dean Abdel-Rahman does not have a share or financial interest in equipment used at this hospital or another Nuffield Health hospital. Dr Saif-El-Dean Abdel-Rahman does not hold any paid advisory role(s) at this hospital or on behalf of Nuffield Hea…	title 'Declaration" purely relating to financial COI at hospital, DOI found at disclosure UK- viewed as incomplete and potentially misleading		https://www.nuffieldhealth.com/		2021-06-16	Consultants at Nuffield Health are independent self-employed contractors and not Nuffield Health employees. As an independent healthcare charity, and in compliance with the Private Healthcare Market Investigation Order 2014 (CMA Order), we do not give any incentives to our consultants and we have tight controls and processes in place in respect of any consultant interests in connection with any N…
BMI	2021-06-11	N- confirmed	N- confirmed	CMA by hospital	Mr Steve Pope is the Clinical Chair of the hospital. Mr Steve Pope’s role includes chairing hospital Clinical Governance Committee meetings and attending the hospital’s Senior Management Team meetings. Mr Steve Pope is reimbursed £12,000 per year for these services. In addition, the Clinical Chair will also attend national Clinical Chair meetings, generally in London, for which we reimburse their…	sent to different email address 22/7/21		https://www.bmihealthcare.co.uk/		2021-07-22	CMA compliance statements appear on the homepages of our individual hospitals – there is a link on each of these pages called “An overview of our relationship with our consultants” which links to a PDF.
Spire	2021-06-11	Partial, by group	N- confirmed	by hospital if no individual profile / or individual profile	Dr Simon Lewis has been appointed as a pre-operative lead anaesthetist to run and improve pre-assessment clinics at the hospital. Duties include the establishment of anaesthetic clinics to support preoperative assessment services (POA), the development of local guidelines for use in POA and the implementation of out of area pathways. Dr Simon Lewis is paid £12,000 per annum to provide these servi…	Profile of each consultant, no DOI found. email to Jeremy Durrant at Insticfit partners		https://www.spirehealthcare.com/		2021-06-11	"Each hospital publishes its own hospitality information under the “Our Consultants” tab which you can access from each hospital’s home page. As an example, here’s a link to the relevant page at Spire Bristol - CMA compliance | Bristol Hospital | Spire Healthcare. Individual consultants also disclose their financial interests on their individual profile page on the website.	Financial arrangements are only concerned with arrangements with SPIRE. G+H is noted with interactions with SPIRE only, ie clinican financial interest in SPIRE, or clinician advisory service to SPIRE. No other type of G+H or financial interest is covered.
HCA Healthcare	2021-06-11	U	U	by hospital site	David Lawrence Consultants Ltd 0.45%	send via form on contact media page		https://www.hcahealthcare.co.uk/		emailed again 25/6/21
Ramsay Health Care	2021-06-11	Partial, by group	U	by hospital	nil	sent to Angela Ramsay - confirmed email address on phone to Ramsay - confirmed is correct person		https://www.ramsayhealth.co.uk/		emailed again 25/6/21	https://www.ramsayhealth.co.uk/legal-and-regulatory/cma
clinics - top 5 on google search 'private health clinics UK' on google including promoted sites which are not otherwise assessed
London Clinic	2021-06-11	U	U	by hospital https://www.thelondonclinic.co.uk/about-us/legal-regulatory-and-compliance/compliance	nil	emailed via form		https://www.thelondonclinic.co.uk/about-us/about-the-london-clinic		emailed again 25/6/21. holding reply 29/6/21
Rutherford Cancer Centres	2021-06-11	U	U	by consultant profile	Dr Muthiah Sivaramalingam does not hold a share or financial interest in the Rutherford Cancer Centres or another Rutherford Health plc company. Dr Muthiah Sivaramalingam does not have a share or financial interest in equipment used at the Rutherford Cancer Centres or another Rutherford Health plc company. Dr Muthiah Sivaramalingam does not hold any paid advisory role(s) at the Rutherford Cancer …	same as Nuffied, emailed 25/6/21	as per Nuffield - incomplete . no DOI on his personal website. Dislosure UK has been completed.	https://www.therutherford.com/		holding reply 30/6/21
Mayfield Clinci	2021-06-11	U	U	N	nil	emailed info@mayfieldclinic.co.uk		https://www.mayfieldclinic.co.uk/contact		emailed again 25/6/21	no reply, psychiatric consultaion needs referral
Welbek Heart Health	2021-06-11	U	U	by group https://onewelbeck.com/cardiology/compliance/	nil	emailed HeartHealth@OneWelbeck.com		https://onewelbeck.com/cardiology/contact/		emailed again 25/6/21
My Healthcare Clinic	2021-06-11	U	U	N	nil	emailed via form and info@myhealthcareclinic.com		https://myhealthcareclinic.com/contact/		emailed again 25/6/21		no reply - internal private GP referrals occuring
U- unobtainable either by direct contact or two researchers checking website
